# Comprehensive analysis across *SMN2* excludes DNA methylation as an epigenetic biomarker for spinal muscular atrophy

**DOI:** 10.1101/2024.11.21.24317551

**Authors:** M.M. Zwartkruis, J.V. Kortooms, D. Gommers, M.G. Elferink, I. Signoria, J. van der Sel, P.J. Hop, R.A.J. Zwamborn, R. Geene, J.W. Green, H.W.M. van Deutekom, W. van Rheenen, J.H. Veldink, F. Asselman, R.I. Wadman, W.L. van der Pol, G.W. van Haaften, E.J.N. Groen

**Affiliations:** Department of Neurology and Neurosurgery, UMC Utrecht Brain Center, University Medical Center Utrecht, Utrecht, the Netherlands; Department of Genetics, University Medical Center Utrecht, Utrecht, the Netherlands; Department of Translational Neuroscience, UMC Utrecht Brain Center; Center for Molecular Medicine, University Medical Center Utrecht, Utrecht, the Netherlands; Utrecht Sequencing Facility, Center for Molecular Medicine, University Medical Center Utrecht, Utrecht, the Netherlands; Oncode Institute, Utrecht, the Netherlands

**Keywords:** spinal muscular atrophy, survival motor neuron gene, DNA methylation, long-read sequencing, bisulfite sequencing

## Abstract

Spinal muscular atrophy (SMA) is a severe neurodegenerative disease caused by defects in the survival motor neuron 1 (*SMN1*) gene. The wide variability in SMA severity is partially explained by an inverse correlation with copy number variation of the second human *SMN* gene (*SMN2*). Nevertheless, significant variability in severity and treatment response remains unexplained, prompting a search for accessible biomarkers that could explain and predict this variability. DNA methylation of *SMN2* has been proposed as one such biomarker, but comprehensive evidence and analyses are lacking. Here, we combined long-read nanopore sequencing with targeted bisulfite sequencing to enable high-resolution analysis of *SMN2*-specific methylation patterns. We observed tissue-specific variation in DNA methylation across the entire 30 kb *SMN2* gene in 29 patients analyzed by long-read nanopore sequencing, identifying variable methylation patterns in the promoter, introns, and 3’ UTR. Subsequent targeted analysis of these regions by bisulfite sequencing of blood-derived DNA in 365 SMA patients showed no association between *SMN2* methylation and disease severity or treatment response, excluding blood methylation patterns as predictive biomarkers. However, we discovered significant age-associated variation in *SMN2* methylation, particularly in intron 1 and the 3’ UTR, highlighting DNA methylation as a possible modifier of SMN expression during development and aging. Our approach provides a broadly applicable strategy for detailed but cost-effective and high-throughput characterization of DNA methylation in other genes and diseases, including complex genetic regions.
