## Supplemental table 4 for "Comprehensive analysis across *SMN2* excludes DNA methylation as an epigenetic biomarker for spinal muscular atrophy"

### Sheet: Sheet1
Amplicon name	Forward primer sequence	Reverse primer sequence	Annealing temperature (ºC)	DNA input per 10μL PCR reaction (ng)	Amplicon coordinates on T2T-CHM13 SMN1	Amplicon coordinates on T2T-CHM13 SMN2	Number of CpG sites
SMN_prom_0.2	TCGTCGGCAGCGTCAGATGTGTATAAGAGACAGTATTTTAGTTTGGGTGATAGAGTAATAT	GTCTCGTGGGCTCGGAGATGTGTATAAGAGACAGAAACTCCTACTAAAAATTTAAAACCTAC	61.4	5	chr5:71380875-71381350	chr5:70838191-70838666	17
SMN_prom_1.3	TCGTCGGCAGCGTCAGATGTGTATAAGAGACAGTAAAATAAATAATAAATAAGGTTGGGGG	GTCTCGTGGGCTCGGAGATGTGTATAAGAGACAGTCATTTCACTATATTATATTTCCTTTCC	58.1	30	chr5:71381211-71381698	chr5:70837851-70838330	14
SMN_prom_2.2	TCGTCGGCAGCGTCAGATGTGTATAAGAGACAGATAATATAGTGAAATGAAAGGATTGAGA	GTCTCGTGGGCTCGGAGATGTGTATAAGAGACAGAAAAAAAATAAACAAAATAAACTACTAC	55.6	5	chr5:71381682-71382233	chr5:70837316-70837867	44
SMN_prom_3.5	TCGTCGGCAGCGTCAGATGTGTATAAGAGACAGTGTTATTAATAGAGTGAAAGTATTTGGA	GTCTCGTGGGCTCGGAGATGTGTATAAGAGACAGCCCAAAATACTAAAATTACAAACTTAAA	58.1	5	chr5:71382327-71382824	chr5:70836725-70837222	13
SMN_prom_4.2	TCGTCGGCAGCGTCAGATGTGTATAAGAGACAGTTTAGGTTTTGGAAGGTTTAGGG	GTCTCGTGGGCTCGGAGATGTGTATAAGAGACAGTTTAAATAAAATTCCTTAAAATATACCT	55.6	5	chr5:71382673-71383133	chr5:70836416-70836876	19
SMN_intron1_1.1	TCGTCGGCAGCGTCAGATGTGTATAAGAGACAGAGGGGGAAGTGTTATATATTTTAAAATA	GTCTCGTGGGCTCGGAGATGTGTATAAGAGACAGAACTAAAATAAAAAAATCCCTTAAACTT	53.6	10	chr5:71385508-71386053	chr5:70833497-70834042	9
SMN_lncRNA_1.3	TCGTCGGCAGCGTCAGATGTGTATAAGAGACAGAATAGATATAGTGGTTTTTTGTGATTTT	GTCTCGTGGGCTCGGAGATGTGTATAAGAGACAGTCAACAACAAAAAAATTCAATTAAAAAAT	55.6	5	chr5:71387871-71388345	chr5:70831205-70831679	6
SMN_lncRNA_2.1	TCGTCGGCAGCGTCAGATGTGTATAAGAGACAGAGTTTTTTATGTTTGTTGGGTATAATAT	GTCTCGTGGGCTCGGAGATGTGTATAAGAGACAGAACTTCCAACTTCCTTATCTAAATATAT	58.1	5	chr5:71388354-71388807	chr5:70830743-70831196	6
SMN_lncRNA_3a.1	TCGTCGGCAGCGTCAGATGTGTATAAGAGACAGTTTTGAGAGAGGAGGTAAAAAAAGATTA	GTCTCGTGGGCTCGGAGATGTGTATAAGAGACAGATTATACAAACAAATCCTTAACCTAAAC	55.6	5	chr5:71388517-71388975	chr5:70830575-70831033	1
SMN_lncRNA_3b.3	TCGTCGGCAGCGTCAGATGTGTATAAGAGACAGTAAGGATTTGTTTGTATAATAAAAGGTT	GTCTCGTGGGCTCGGAGATGTGTATAAGAGACAGAATCCTTATACAAAAACAAACCAAATTT	61.4	10	chr5:71388956-71389455	chr5:70830095-70830594	4
SMN_lncRNA_4.3	TCGTCGGCAGCGTCAGATGTGTATAAGAGACAGGGTTTGTTTTTGTATAAGGATTTTTAAT	GTCTCGTGGGCTCGGAGATGTGTATAAGAGACAGTATCATACAAATAAAACTCCCAAATAAC	55.6	5	chr5:71389434-71389903	chr5:70829647-70830116	1
SMN_lncRNA_5.2	TCGTCGGCAGCGTCAGATGTGTATAAGAGACAGGATATGTTATTAGGATTTTTTGTGGTT	GTCTCGTGGGCTCGGAGATGTGTATAAGAGACAGTAAAATCAAAAATTCAAAACCAACCTAA	62.9	10	chr5:71390145-71390644	chr5:70828906-70829405	10
SMN_intron1_2.1	TCGTCGGCAGCGTCAGATGTGTATAAGAGACAGAATTTTATTTTATAGTATAAATTGGATTT	GTCTCGTGGGCTCGGAGATGTGTATAAGAGACAGTAAAAAAACCCCTTCTCTACTAAAAATA	55.6	5	chr5:71392682-71393138	chr5:70826412-70826868	8
SMN_intron1_3.1	TCGTCGGCAGCGTCAGATGTGTATAAGAGACAGTATGTTTGTAATTTTTATATTTGGGAGG	GTCTCGTGGGCTCGGAGATGTGTATAAGAGACAGAAAATACTATTCTAACCTCAAAACCTAT	58.1	1.25	chr5:71394810-71395294	chr5:70824256-70824740	6
SMN_intron2a_1.1	TCGTCGGCAGCGTCAGATGTGTATAAGAGACAGATTAATAGTTTTAGAAGTGTGTTTGTAG	GTCTCGTGGGCTCGGAGATGTGTATAAGAGACAGTCTTCCTAATATTCATAACCCTTTAAAT	61.4	5	chr5:71397422-71397921	chr5:70821629-70822128	13
SMN_intron6_2.1	TCGTCGGCAGCGTCAGATGTGTATAAGAGACAGTTATTGGATATATTGAAAGAAGAAAAAT	GTCTCGTGGGCTCGGAGATGTGTATAAGAGACAGAAAAAACAAAACAAAACACAAAACTAA	55.6	5	chr5:71406895-71407431	chr5:70812119-70812655	16
SMN_3-UTR_1.2	TCGTCGGCAGCGTCAGATGTGTATAAGAGACAGATGGGATAATTTAGGTATATTGTATTGT	GTCTCGTGGGCTCGGAGATGTGTATAAGAGACAGTTATCCAATATCATTCAAAATCTAATCC	61.4	1.25	chr5:71409095-71409544	chr5:70810002-70810451	4
SMN_3-UTR_2.1	TCGTCGGCAGCGTCAGATGTGTATAAGAGACAGTAAATGGTTTAATAAAATGTATGTGAGG	GTCTCGTGGGCTCGGAGATGTGTATAAGAGACAGACAAAACTTAATAAAACATAATACCACA	58.1	5	chr5:71409656-71410119	chr5:70809428-70809891	7

### Sheet: Sheet2
SMN_3-UTR_1.2	4
SMN_3-UTR_2.1	7
SMN_intron1_1.1	9
SMN_intron1_2.1	8
SMN_intron1_3.1	6
SMN_intron2a_1.1	13
SMN_intron6_2.1	16
SMN_lncRNA_1.3	6
SMN_lncRNA_2.1	6
SMN_lncRNA_3a.1	1
SMN_lncRNA_3b.3	4
SMN_lncRNA_4.3	1
SMN_lncRNA_5.2	10
SMN_prom_0.2	17
SMN_prom_1.3	14
SMN_prom_2.2	44
SMN_prom_3.5	13
SMN_prom_4.2	19
